# Rare disease gene association discovery from burden analysis of the 100,000 Genomes Project data

**DOI:** 10.1101/2023.12.20.23300294

**Authors:** Valentina Cipriani, Letizia Vestito, Emma F Magavern, Julius OB Jacobsen, Gavin Arno, Elijah R Behr, Katherine A Benson, Marta Bertoli, Detlef Bockenhauer, Michael R Bowl, Kate Burley, Li F Chan, Patrick Chinnery, Peter Conlon, Marcos Costa, Alice E Davidson, Sally J Dawson, Elhussein Elhassan, Sarah E Flanagan, Marta Futema, Daniel P Gale, Sonia García-Ruiz, Cecilia Gonzalez Corcia, Helen R Griffin, Sophie Hambleton, Amy R Hicks, Henry Houlden, Richard S Houlston, Sarah A Howles, Robert Kleta, Iris Lekkerkerker, Siying Lin, Petra Liskova, Hannah Mitchison, Heba Morsy, Andrew D Mumford, William G Newman, Ruxandra Neatu, Edel A O’Toole, Albert CM Ong, Alistair T Pagnamenta, Shamima Rahman, Neil Rajan, Peter N Robinson, Mina Ryten, Omid Sadeghi-Alavijeh, John A Sayer, Claire L Shovlin, Jenny C Taylor, Omri Teltsh, Ian Tomlinson, Arianna Tucci, Clare Turnbull, Albertien M van Eerde, James S Ware, Laura M Watts, Andrew R Webster, Sarah K Westbury, Sean L Zheng, Mark Caulfield, Damian Smedley

## Abstract

To discover rare disease-gene associations, we developed a gene burden analytical framework and applied it to rare, protein-coding variants from whole genome sequencing of 35,008 cases with rare diseases and their family members recruited to the 100,000 Genomes Project (100KGP). Following *in silico* triaging of the results, 88 novel associations were identified including 38 with existing experimental evidence. We have published the confirmation of one of these associations, hereditary ataxia with *UCHL1*, and independent confirmatory evidence has recently been published for four more. We highlight a further seven compelling associations: hypertrophic cardiomyopathy with *DYSF* and *SLC4A3* where both genes show high/specific heart expression and existing associations to skeletal dystrophies or short QT syndrome respectively; monogenic diabetes with *UNC13A* with a known role in the regulation of β cells and a mouse model with impaired glucose tolerance; epilepsy with *KCNQ1* where a mouse model shows seizures and the existing long QT syndrome association may be linked; early onset Parkinson’s disease with *RYR1* with existing links to tremor pathophysiology and a mouse model with neurological phenotypes; anterior segment ocular abnormalities associated with *POMK* showing expression in corneal cells and with a zebrafish model with developmental ocular abnormalities; and cystic kidney disease with *COL4A3* showing high renal expression and prior evidence for a digenic or modifying role in renal disease. Confirmation of all 88 associations would lead to potential diagnoses in 456 molecularly undiagnosed cases within the 100KGP, as well as other rare disease patients worldwide, highlighting the clinical impact of a large-scale statistical approach to rare disease gene discovery.

---

Rare diseases collectively affect one in seventeen individuals in the United Kingdom ^1^. Despite advances in genomic sequencing, molecular diagnosis continues to elude 50% to 80% of patients presenting to genetics clinics ^2^. Furthermore, less than half of the 10,000 rare Mendelian diseases in the Online Mendelian Inheritance in Man (OMIM) database ^3^ have an established genetic basis. Diagnostic failure may arise due to a lack of routine screening for non-coding ^1^ or structural variants ^4^. However, it is likely that a substantial proportion of the pathogenic variants responsible for undiagnosed cases reside in those yet to be discovered (possibly very rare) disease-associated genes. The scale of rare disease sequencing studies such as the Undiagnosed Disease Network ^5^, Centers for Mendelian Genomics ^6^, Deciphering Developmental Disorders ^7^ and the 100,000 Genomes Project (100KGP) ^8^, offers expanded opportunities to provide insight into pathogenic mechanisms of inherited disease, including the possibility of establishing disease-gene associations through case-control analyses, akin to methods previously used to identify common genetic variants influencing the risk of complex disorders. Such an approach provides much-needed power to identify genes harbouring rare pathogenic variants.

To identify disease-associated genes, we recently developed a framework that analyses rare protein coding variants identified by the Exomiser prioritisation tool ^9^, within a preliminary version of the 100KGP data ^4^, to conduct gene-based burden testing of single probands and family members relative to control families. *In silico* triage highlighted 22 novel disease-gene associations, three of which have been also reported in independent studies ^10–12^.

We have now extended our gene burden analytical framework for generic application to any large-scale, rare disease sequencing cohorts and complemented it with visualisation scripts. In addition, we report on the application of the approach to a larger cohort from the final 100KGP data including 35,008 families, 226 rare diseases and a pool of 4,676,866 rare candidate variants with improved *in silico* and added clinical expert triage of 88 probable new disease-gene associations.
