## Supplementary Table 1 for "Rare disease gene association discovery from burden analysis of the 100,000 Genomes Project data"

### Sheet: Sheet1
Variable		Freq (%)
recruitment	Main Programme	32859 ( 93.9% )
	Pilot Programme	2149 ( 6.1% )
	Total	35008
summary diagnosis	diagnosed	5747 ( 16.4 % )
	VUS	2717 ( 7.8 % )
	partially	641 ( 1.8 % )
	undiagnosed	25903 ( 74.0 % )
phenotypic sex	male	18090 ( 51.7% )
	female	16917 ( 48.3% )
age	Mean (sd) : 34.3 (22.7) min ≤ med ≤ max: 4 ≤ 29 ≤ 98 IQR (CV) : 41 (0.7)
family size	1	13806 ( 39.4% )
	2	6294 ( 18.0% )
	3	13296 ( 38.0% )
	4	1372 ( 3.9% )
	5+	240 ( 0.7% )
disease group	neurology and neurodevelopmental disorders (NND)	14104 ( 40.3% )
	cardiovascular disorders (CD)	3821 ( 10.9% )
	renal and urinary tract disorders (RUTD)	3647 ( 10.4% )
	ophthalmological disorders (OD)	3106 ( 8.9% )
	tumour syndromes (TS)	1906 ( 5.4% )
	ultra-rare disorders (UD)	1781 ( 5.1% )
	haematological and immunological disorders (HID)	919 ( 2.6% )
	endocrine disorders (ED)	909 ( 2.6% )
	skeletal disorders (SD)	849 ( 2.4% )
	hearing and ear disorders (HD)	803 ( 2.3% )
	metabolic disorders (MD)	758 ( 2.2% )
	dysmorphic and congenital abnormality syndromes (DCAS)	569 ( 1.6% )
	dermatological disorders (DD)	418 ( 1.2% )
	ciliopathies (CLPT)	388 ( 1.1% )
	respiratory disorders (RD)	318 ( 0.9% )
	rheumatological disorders (RHD)	287 ( 0.8% )
	growth disorders (GWD)	188 ( 0.5% )
	gastroenterological disorders (GD)	141 ( 0.4% )
	psychiatric disorders (PD)	83 ( 0.2% )
	infectious diseases (ID)	13 ( 0.04% )
disease subgroup	neurodevelopmental disorders (ND)	6518 ( 18.6% )
	posterior segment abnormalities (PSA)	2495 ( 7.1% )
	structural renal and urinary tract disease (SRUTD)	2371 ( 6.8% )
	motor disorders of the cns (MD)	2112 ( 6.0% )
	inherited epilepsy syndromes (IES)	1956 ( 5.6% )
	cardiomyopathy (CRDM)	1394 ( 4.0% )
	undescribed disorders (UD)	1350 ( 3.9% )
	neuromuscular disorders (ND)	1245 ( 3.6% )
	neurodegenerative disorders (ND)	1025 ( 2.9% )
	disorders of function (DF)	793 ( 2.3% )
	breast and endocrine (BE)	790 ( 2.3% )
	motor and sensory disorders of the pns (MSD)	772 ( 2.2% )
	skeletal dysplasias (SD)	723 ( 2.1% )
	non-syndromic hearing loss (NSHL)	710 ( 2.0% )
	connective tissues disorders and aortopathies (CTDA)	678 ( 1.9% )
	primary immunodeficiency disorders (PID)	621 ( 1.8% )
	arteriopathies (ARTR)	541 ( 1.5% )
	congenital heart disease (CHD)	501 ( 1.4% )
	syndromes with prominent renal abnormalities (SWPRA)	483 ( 1.4% )
	multi-system groups (MSG)	431 ( 1.2% )
	[ 71 others ]	7499 ( 21.4% )
specific disease	intellectual disability (ID)	6203 ( 17.7% )
	epilepsy plus other features (EPOF)	1362 ( 3.9% )
	ultra-rare undescribed monogenic disorders (URUMD)	1350 ( 3.9% )
	cystic kidney disease (CKD)	1300 ( 3.7% )
	rod-cone dystrophy (CD)	1200 ( 3.4% )
	hereditary ataxia (HA)	1103 ( 3.2% )
	congenital anomaly of the kidneys and urinary tract (ca	1071 ( 3.1% )
	hypertrophic cardiomyopathy (HC)	797 ( 2.3% )
	familial thoracic aortic aneurysm disease (FTAAD)	678 ( 1.9% )
	charcot-marie-tooth disease (CMTD)	657 ( 1.9% )
	primary immunodeficiency (PI)	621 ( 1.8% )
	congenital hearing impairment (CHI)	589 ( 1.7% )
	familial breast and or ovarian cancer (FBOC)	578 ( 1.7% )
	inherited macular dystrophy (IMD)	566 ( 1.6% )
	early onset and familial parkinson's disease (EOFPD)	554 ( 1.6% )
	hereditary spastic paraplegia (HSP)	538 ( 1.5% )
	familial hypercholesterolaemia (FH)	472 ( 1.3% )
	congenital myopathy (CM)	440 ( 1.3% )
	iugr and igf abnormalities (IA)	429 ( 1.2% )
	mitochondrial disorders (MD)	397 ( 1.1% )
	[ 206 others ]	14103 ( 40.3% )
consanguinity	No	27682 ( 79.1 % )
	Yes	1819 ( 5.2 % )
	Possible	142 ( 0.4 % )
	Unreported	5365 ( 15.3 % )
self-reported ethnicity	White: British	19886 ( 56.8 % )
	White: Any other White background	1792 ( 5.1 % )
	Asian or Asian British: Pakistani	1181 ( 3.4 % )
	Asian or Asian British: Indian	753 ( 2.2 % )
	Other Ethnic Groups: Any other ethnic group	532 ( 1.5 % )
	Asian or Asian British: Any other Asian background	525 ( 1.5 %)
	Black or Black British: African	432 ( 1.2 % )
	White: Irish	391 ( 1.1 % )
	Mixed: Any other mixed background	300 ( 0.9 % )
	Black or Black British: Caribbean	274 ( 0.8 % )
	Asian or Asian British: Bangladeshi	272 ( 0.8 % )
	Mixed: White and Black Caribbean	234 ( 0.7 % )
	Mixed: White and Asian	224 ( 0.6 % )
	Mixed: White and Black African	112 ( 0.3 % )
	Black or Black British: Any other Black background	97 ( 0.3 % )
	Other Ethnic Groups: Chinese	80 ( 0.2 % )
	Unreported	7923 ( 22.6 % )
