## Supplementary Table 2 for "Rare disease gene association discovery from burden analysis of the 100,000 Genomes Project data"

### Sheet: Sheet1
Disease group	Specific disease	Gene	Cases	Controls	FDR adjusted p-value	Odds ratio (95% CI)	Variant class	MOI	gnomAD v2.1.1 oe_lof score	gnomAD v2.1.1 oe_mis score	Cosegregation	Summary	ClinGen case-level variant evidence score	ClinGen case-control evidence score	ClinGen final genetic evidence score	ClinGen gene function fitting likely disease mechanism score	ClinGen gene expression score	ClinGen PPI score	ClinGen animal model score	ClinGen final experimental evidence score	ClinGen final score	ClinGen final classification
Cardiovascular disorders	Familial cerebral small vessel disease	CARS2	46	31187	0.0243	70.1 (20.7-238.0)	score >= 0.8	Dom	0.55	0.96		Cysteinyl-tRNA synthetase 2 (CARS2) is an aminoacyl-tRNA synthetase associated with recessive combined oxidative phosphorylation deficiency (Hallmann et al. 2014). Our patients show similar phenotypes of chorea and white matter abnormalities so it is possible there is a missing second variant or this is a milder, dominant phenotype.	1.7	5	5	1	1	0	0	2	7	MODERATE
Cardiovascular disorders	Familial cerebral small vessel disease	PLSCR3	46	31187	0.03555	354.4 (63.3-1984.8)	score >= 0.8	Dom	0.42	0.82		Phospholipid scramblase 3 (PLSCR3) may be required for required for normal adipocyte and/or macrophage maturation or function and be involved in lipid-related disorders (Wiedmer et al. 2004).	1.6	5	5	1	1	0	0	2	7	MODERATE
Cardiovascular disorders	Familial Hypercholesterolaemia	DNAH17	472	31187	0.03513	6.2 (3.1-12.4)	score >= 0.8	Dom	0.65	1.17		Dynein Axonemal Heavy Chain 17 (DNAH17) is associated with ATP hydrolysis-driven microtubule motor activity driving the motility of sperm as well as Spermatogenic Failure 39 (Whitfield et al. 2019). GWAS hit for lipids but 4/10 of these cases are now solved with other molecular diagnoses.	6.5	5	6.5	0	0	0	0	0	7	MODERATE
Cardiovascular disorders	Familial Hypercholesterolaemia	EPS8L2	472	31187	0.04954	14.5 (5.5-38.3)	score >= 0.8	Dom	0.42	1.11		EPS8 like 2 (EPS8L2) is predicted to have a role in actin remodeling in response to EGF stimulation (Tocchetti et al. 2003) and is associated with autosomal recessive deafness (OMIM:615974). Inactivated IMPC mice show decreased levels of cholesterol raising the possibility of gain of function, missense variants in these cases.	3.3	5	5	0	1	0	2	3	8	MODERATE
Cardiovascular disorders	Familial Hypercholesterolaemia	OR51A7	472	31187	0.0287	33.3 (10.0-111.0)	score >= 0.8	Dom	1.63	1.19		Olfactory Receptor Family 51 Subfamily A Member 7 (OR51A7).	3.2	5	5	0	0	0	0	0	5	LIMITED
Cardiovascular disorders	Severe Hypertriglyceridaemia	KIF21A	23	31187	0.02576	424.2 (83.2-2162.3)	LoF	Dom	0.34	0.75		Kinesin Family Member 21A (KIF21A) is involved in microtubule binding and associated with dominant fibrosis of extraocular muscles (OMIM:135700).	3	5	5	0	1	0	0	1	6	LIMITED
Cardiovascular disorders	Long QT syndrome	CTNNA2	124	31187	0.03914	24.1 (8.5-68.3)	score >= 0.8	Dom	0.22	0.56		Catenin Alpha 2 (CTNNA2) is involved in actin filament binding and associated with complex cortical dysplasia with other brain malformations (OMIM:618174).	1.8	5	5	0	0	0	0	0	5	LIMITED
Cardiovascular disorders	Long QT syndrome	ISX	124	31187	0.04108	23.6 (8.3-66.7)	score >= 0.8	Dom	0.92	1.1	Cosegregation in 2 affected individuals in one family	Intestine Specific Homeobox (ISX).	1.8	5	5	0	0	0	0	0	5	LIMITED
Cardiovascular disorders	Unexplained sudden death in the young	PLSCR5	17	31187	0.01371	692.9 (129.3-3712.2)	score >= 0.8	Dom	1.08	1.29		Phospholipid Scramblase Family Member 5 (PLSCR5) in involved in plasma membrane phospholipid scrambling.	1.6	5	5	0	0	0	0	0	5	LIMITED
Cardiovascular disorders	Familial congenital heart disease	DCP1A	245	31187	0.03119	77.3 (18.4-325.3)	LoF	Dom	0.19	0.81		Decapping mRNA 1A (DCP1A) regulates mRNA decay, transactivates SMAD4 and participates in the TGF-beta (190180) signaling pathway like other heart disease associated genes (Bai et al., 2002). However, review of case variants revealed they are likely to be false positive calls.	4.5	5	5	2	1	0	0	3	8	MODERATE
Cardiovascular disorders	Dilated cardiomyopathy	BTBD9	374	31187	0.03342	8.9 (4.0-19.4)	score >= 0.8	Dom	0.58	0.71	Cosegregation in 2 affected individuals in one family	The function of BTB domain containing 9 (BTBD9) is relatively unknown.	2.1	5	5	0	1	0	0	1	6	LIMITED
Cardiovascular disorders	Dilated cardiomyopathy	PSMB11	374	31187	0.01226	252.2 (26.2-2430.0)	score >= 0.8	Dom	1.14	0.99	Cosegregation in 2 affected individuals in one family	Proteasome Subunit Beta 11 (PSMB11) is a threonine-type endopeptidase.	1.7	5	5	0	0	0	0	0	5	LIMITED
Cardiovascular disorders	Hypertrophic cardiomyopathy	CA1	797	31187	0.03528	9.2 (4.0-21.0)	score >= 0.8	Dom	1.11	1.05		Carbonic Anhydrase 1 (CA1) has carbonate dehydratase and hydro-lyase activities.	3.5	5	5	0	1	0	0	1	6	LIMITED
Cardiovascular disorders	Hypertrophic cardiomyopathy	DPYSL2	797	31187	0.01575	15.8 (6.1-40.7)	score >= 0.8	Dom	0.11	0.43		Dihydropyrimidinase Like 2 (DPYSL2) is a collapsin response mediator protein involved in neuronal guidance and growth. DPYSL2 showed significant differential expression (0.0004) in PBMCs after cycloheximide treatment to mimic integrated stress response.	0.6	5	5	0	1	0	0	1	6	LIMITED
Cardiovascular disorders	Hypertrophic cardiomyopathy	DYSF	797	31187	0.02632	2.8 (1.8-4.3)	score >= 0.8	Dom	0.6	1	Cosegregation in 4 affected individuals in 2 separate families	Dysferlin (DYSF) plays a major role in muscle fiber repair (Bashir et al., 1998) and is associated with autosomal recessive forms of muscular dystrophy (OMIM:254130, OMIM:253601, OMIM:606768) as well showing highly specific expression in heart muscle. It is possible that dominant mutation results in a milder, heart only phenotype.	3.8	3	3.8	2	2	0	0	4	8	MODERATE
Cardiovascular disorders	Hypertrophic cardiomyopathy	ITGAM	797	31187	0.04654	4.4 (2.4-8.0)	score >= 0.8	Dom	0.46	0.85	Cosegregation in 2 affected individuals in one family	Integrin subunit alpha M (ITGAM) is involved in the adherence of neutrophils and monocytes to stimulated endothelium. Coexpression analysis of hypertrophic cardiomyopathy identified ITGAM as a potential biomarker (Chen et al. 2019).	4	4	4	1	0	0	0	1	5	LIMITED
Cardiovascular disorders	Hypertrophic cardiomyopathy	KCTD19	797	31187	0.02905	7.9 (3.7-16.9)	score >= 0.8	Mixed	0.65	0.84		Potassium Channel Tetramerization Domain Containing 19 (KCTD19) is involved in protein homooligomerization.	0.8	5	5	0	0	0	0	0	5	LIMITED
Cardiovascular disorders	Hypertrophic cardiomyopathy	RDM1	797	31187	0.0453	16.4 (5.8-46.7)	score >= 0.8	Dom	1	0.93		RAD52 Motif Containing 1 (RDM1) may be involved in DNA binding or oligomerization.	0.5	5	5	0	0	0	0	0	5	LIMITED
Cardiovascular disorders	Hypertrophic cardiomyopathy	SLC4A3	797	31187	0.04945	5.9 (2.9-12.0)	score >= 0.8	Dom	0.36	0.73	Cosegregation in 2 affected individuals in one family	Solute carrier family 4 member 3 (SLC4A3) encodes an electroneutral Cl-/HCO3- exchanger, has recently been shown to be associated with short-QT syndrome 7 (OMIM:620231), and shows highly specific expression in heart muscle.	0.9	5	5	1	2	0	0	3	8	MODERATE
Cardiovascular disorders	Familial thoracic aortic aneurysm disease	NRROS	678	31187	0.03996	138.6 (14.4-1334.2)	LoF	Dom	0.23	0.88	Cosegregation in 2 affected individuals in one family	Negative regulator of reactive oxygen species (NRROS) has many roles including activation of TGFB1 which is already implicated in aortic aneurysm.	4.5	5	5	1	1	0	0	2	7	MODERATE
Cardiovascular disorders	Familial thoracic aortic aneurysm disease	OPCML	678	31187	0.02956	37.0 (9.9-138.1)	score >= 0.8	Dom	0.25	0.64		Opioid Binding Protein/Cell Adhesion Molecule Like (OPCML) encodes a member of the IgLON subfamily in the immunoglobulin protein superfamily.	4.6	5	5	0	0	0	0	0	5	LIMITED
Cardiovascular disorders	Familial thoracic aortic aneurysm disease	UGGT2	678	31187	0.00982	8.2 (4.0-16.8)	LoF	Rec	0.87	1		UDP-Glucose Glycoprotein Glucosyltransferase 2 (UGGT2) selectively reglucosylates unfolded glycoproteins in the endoplasmic reticulum.	12	5	12	0	1	0	0	1	13	STRONG
Cardiovascular disorders	Meige disease	ACVR2A	58	31187	0.04707	48.5 (14.5-162.5)	score >= 0.8	Dom	0.04	0.44	Cosegregation in 2 affected individuals in one family	Activin A Receptor Type 2A (ACVR2A) mediates the functions of activins, which are members of the transforming growth factor-beta (TGF-beta) superfamily.	0.3	5	5	0	1	0	0	1	6	LIMITED
Cardiovascular disorders	Primary lymphoedema	ARHGAP23	92	31187	0.01511	95.5 (26.2-348.3)	LoF	Dom	0.1	0.79		Rho GTPase Activating Protein 23 (ARHGAP23) inactivate RHO family proteins by stimulating their hydrolysis of GTP.	3.1	5	5	0	1	0	0	1	6	LIMITED
Dermatological disorders	Erythropoietic protoporphyria, mild variant	AHNAK	7	34590	0.03156	373.5 (70.2-1986.8)	score >= 0.8	Dom	0.21	1.15		The AHNAK nucleoprotein (ANHAK) is a scaffolding protein, which is involved in calcium transport and is expressed in the epidermal keratinocyte plasma membrane (Masunaga et al. 1995). It is involved in calcium transport. The knockout mice show no obvious skin phenotype (Kouno et al. 2004). AHNAK showed significant differential expression (5.2E-09) in PBMCs after cycloheximide treatment to mimic i…	1.6	5	5	0	1	0	0	1	6	LIMITED
Dermatological disorders	Palmoplantar keratoderma and erythrokeratodermas	DMAP1	65	34590	0.04899	274.5 (49.4-1525.7)	LoF	Dom	0.29	0.63	Cosegregation in 5 affected individuals in 2 trios	DNA Methyltransferase 1 Associated Protein 1 (DMAP1) is a subunit of several, distinct complexes involved in the repression or activation of transcription. The DMAP mRNA is downregulated during normal keratinocyte differentiation (Paragh et al. 2010).	3	5	5	0	1	0	0	1	6	LIMITED
Dermatological disorders	Palmoplantar keratoderma and erythrokeratodermas	NINJ2	65	34590	0.04899	274.5 (49.4-1525.7)	score >= 0.8	Rec	0.76	1.01		Ninjurin 2 (NINJ2) is expressed in mature sensory and enteric neurons and promotes neurite outgrowth (Araki and Milbrandt 2000). It is expressed in palmoplantar keratinocytes (Wiedemann et al. 2023).	1.6	5	5	0	1	0	0	1	6	LIMITED
Dermatological disorders	Epidermolysis bullosa	TUFT1	36	34590	0.04611	254.3 (52.1-1241.4)	LoF	Rec	0.43	0.83		The association between recessive LoF variants in Tuftelin 1(TUFT1) and epidermolysis bullosa has recently been independently confirmed (Jackson et al. 2023; Verkerk et al. 2023). The IMPC mouse knockout also has epidermal blistering and a woolly hair phenotype (Verkerk et al. 2023). Spontaneous rat TUFT1 mutants have an abnormal hair phenotype (Silhavy et al. 2023).	3	5	5	2	2	0	2	6	11	MODERATE
Endocrine disorders	Diabetes with additional phenotypes suggestive of a monogenic aetiology	UNC13A	26	34099	0.03086	355.1 (71.7-1759.5)	LoF	Dom	0.09	0.5		Unc-13 homolog A (UNC13A) is a diacylglycerol and phorbol ester receptor with some evidence for a role in regulation of beta cells (Cataldo et al. 2022). An inactivated mouse models shows impaired glucose tolerance.	3	5	5	1	1	0	2	4	9	MODERATE
Endocrine disorders	Familial young-onset non-insulin-dependent diabetes	KRBOX4	23	34099	0.0264	405.8 (81.3-2025.3)	score >= 0.8	Mixed	0	0.91		KRAB Box Domain Containing 4 (KRBOX4) contains a Kruppel-associated domain found in transcriptional repressors.	1.6	5	5	0	1	0	0	1	6	LIMITED
Gastroenterological disorders	Ductal plate malformation	SRP9	52	34867	0.02847	464.9 (76.0-2842.2)	score >= 0.8	Dom	0.19	0.54		Signal Recognition Particle 9 (SRP9) is predicted to have RNA and and signal recognition particle binding activity.	1.6	5	5	0	1	0	0	1	6	LIMITED
Hearing and ear disorders	Congenital hearing impairment	ADAMTS4	589	34205	0.03866	29.2 (8.8-97.3)	LoF	Dom	0.46	0.86		ADAM metallopeptidase with thrombospondin type 1 motif 4 (ADAMTS4) has an important role as regulator of the innate immune response and its consensus cleavage site is highly similar to the cleavage site of the major non-collagen component of the ECM of the inner ear, the cochlin (Py et al. 2013, Jung et al. 2015-2019). The cochlin is encoded by the gene COCH, whose post-translational cleavage was…	6	5	6	1	0	0	0	1	7	MODERATE
Haematological and immunological disorders	Inherited bleeding and or platelet disorders	ATG9A	115	34089	0.02379	76.1 (21.2-273.2)	score >= 0.8	Dom	0.16	0.68		Autophagy Related 9A (ATG9A) is involved in assembly of the autophagosome the effector organelle of autophagy. Autophagy is essential for the normal functional responses of platelets in haemostasis and thrombosis.	1.7	5	5	0	1	0	0	1	6	LIMITED
Haematological and immunological disorders	Inherited bleeding and or platelet disorders	SMC1A	115	34089	0.02263	30.7 (10.8-87.2)	score >= 0.8	Dom	0	0.2		Encodes Structural maintenance of chromosomes protein 1A involved in DNA repair and maintaining chromosome stability during cell division. LoF variants underly Cornelia de Lange syndrome 2 (OMIM:300590) for which abnormal bleeding related to reduced platelet count is a recognised feature (Cavalleri et al 2016).	1.8	5	5	1	1	0	0	2	7	MODERATE
Haematological and immunological disorders	Monogenic venous thrombosis	IFNA10	17	34089	0.0078	1136.2 (193.3-6678.8)	LoF	Dom	NA	1.6		Encodes the anti-inflammatory cytokine interferon 10 implicated in the negative regulation of thrombo-inflammation in a rat thrombosis model (Downing et al 1998).	3	5	5	0	0	1	0	1	6	LIMITED
Metabolic disorders	Mitochondrial disorders	MORC2	201	14492	0.00315	36.9 (12.5-109.1)	de novo	Dom	0.1	0.63		The association between de novo missense variants in MORC family CW-type zinc finger 2 (MORC2) and this new neurological disorder has recently been independently confirmed (Guillen Sacoto et al 2020).	2.5	5	5	2	0	0	2	4	9	MODERATE
Neurology and neurodevelopmental disorders	Brain channelopathy	KATNBL1	198	20904	0.04401	64.3 (15.3-271.0)	LoF	Dom	0.17	0.83		Katanin Regulatory Subunit B1 Like 1 (KATNBL1) regulates microtubule-severing activity of KATNAL1.	4.5	5	5	0	1	0	0	1	6	LIMITED
Neurology and neurodevelopmental disorders	Epilepsy plus other features	EBF1	1362	20904	0.0384	10.8 (4.1-28.4)	score >= 0.8	Dom	0.1	0.5		EBF transcription factor 1 (EBF1) is associated with suppression of T-cell development. EBF1 interacts with EP300, CREBBP and MED12 that are already associated with this disease category. The NDD site gives a 94% probability of being a new dominant development disorder gene. Finally, inactivation in the IMPC mouse results in various neurological phenotypes.	3.5	5	5	0	1	1	2	4	9	MODERATE
Neurology and neurodevelopmental disorders	Epilepsy plus other features	KCNQ1	1362	20904	0.03866	3.0 (1.9-4.8)	score >= 0.8	Dom	0.54	0.74	Cosegregation in 2 affected individuals in one family	Potassium voltage-gated channel subfamily Q member 1 (KCNQ1) is associated with various cardiovascular conditions including autosomal dominant long QT syndrome 1 where seizures have also been described (Goldman et al. 2009). It is expressed in forebrain neuronal networks and brainstem nuclei, regions in which a defect in the ability of neurons to repolarize after an action potential can produce s…	3.5	4	4	2	1	1	2	6	10	MODERATE
Neurology and neurodevelopmental disorders	Familial genetic generalised epilepsies	TRIML1	128	20904	0.04599	55.7 (14.9-208.3)	score >= 0.8	Dom	0.91	1.07		Tripartite Motif Family Like 1 (TRIML1) has an unknown function but in mouse has been shown to bind ubiquitin-specific protease 5. Human Developmental Biology Resource (HDBR) expression resource of prenatal human brain development showed high expression in chroid plexus and also RNA-seq time-series of the development of seven major organs showed high expression in forebrain during infancy.	3.1	5	5	0	0	0	0	0	5	LIMITED
Neurology and neurodevelopmental disorders	Hereditary ataxia	EML6	1103	20904	0.02308	31.7 (7.6-132.9)	LoF	Dom	0.34	0.9		EMAP like 6 (EML6) is predicted to enable microtubule binding activity. There is evidence for interactions with TUBB2B and TUBB3 which are associated with cortical malformation disorders, cell-type specific expression in excitatory neurons, inhibitory neurons, astrocytes and oligodendrocyte precursor cells, and expression analysis shows co-clustering with neuronal signalling genes.	7.5	5	7.5	0	1	0	0	1	9	MODERATE
Neurology and neurodevelopmental disorders	Hereditary ataxia	TUBA4A	1103	20904	0.03677	14.3 (4.9-41.2)	score >= 0.8	Dom	0.27	0.44		The association between heterzygous variants in Tubulin alpha 4a (TUBA4A) and hereditary ataxis has recently been independently confirmed (Torella et al 2023). TUBA4A has protein-protein associations with other ataxia assocated proteins such as TTBK2 and TUBB4A.	0.6	5	5	2	1	1	0	4	9	MODERATE
Neurology and neurodevelopmental disorders	Hereditary ataxia	UCHL1	1103	20904	0.02308	31.7 (7.6-132.9)	LoF	Dom	0	0.82	Cosegregation in 2 affected individuals in one family	The association between heterozygous LoF variants in Ubiquitin C-terminal hydrolase L1 (UCHL1) and hereditary ataxia has recently been confirmed (Park et al 2022). The IMPC mouse knockout also reveals neurological phenotypes.	7.5	5	7.5	2	1	0	2	5	13	STRONG
Neurology and neurodevelopmental disorders	Neurotransmitter disorders	CACNA1H	8	7740	0.01092	1289.7 (155.2-10713.9)	de novo	Dom	0.38	1.17		Calcium Voltage-Gated Channel Subunit Alpha1 H (CACNA1H) has been linked to a variety of neuronal Cav3 channelopathies (Lory, Nicole, and Monteil 2020).	1	5	5	1	1	0	0	2	7	MODERATE
Neurology and neurodevelopmental disorders	Charcot-marie-tooth disease	ABCG8	657	20904	0.02956	5.3 (2.8-10.1)	score >= 0.8	Dom	1.01	1.36	Cosegregation in 2 affected individuals in one family	ATP binding cassette subfamily G member 8 (ABCG8) is associated with autosomal recessive sitosterolemia (OMIM:210250). ABCG8 does interact with ATP1A1, another CMT-associated gene (OMIM:618036). An IMPC ABCG8-inactivated mouse shows neurological phenotypes. However, nearly half the cases already had another consistent genetic diagnosis and gnomAD population frequencies suggested a dominant mechan…	6.7	5	6.7	0	1	1	2	4	11	MODERATE
Neurology and neurodevelopmental disorders	Early onset and Familial parkinson's disease	RYR1	554	20904	0.04899	2.1 (1.5-2.9)	score >= 0.8	Dom	0.38	0.9		Ryanodine Receptor 1 (RYR1) functions as a calcium release channel in the sarcoplasmic reticulum, is associated with congential myopathies (OMIM:117000, OMIM:255320, OMIM:619542) and has been linked to tremor pathophysiology (Martuscello et al. 2023). An inactivated mouse model shows various neurological phenotypes.	5.3	3	5.3	1	1	0	2	4	9	MODERATE
Neurology and neurodevelopmental disorders	Limb girdle muscular dystrophy	ABTB2	224	20904	0.01867	141.9 (23.6-853.2)	LoF	Dom	0.29	0.86		Ankyrin Repeat And BTB Domain Containing 2 (ABTB2) is predicted to enable protein heterodimerization activity. An inactivated IMPC mouse exhibits increased grip strength.	4.5	5	5	0	1	0	2	3	8	MODERATE
Neurology and neurodevelopmental disorders	Limb girdle muscular dystrophy	BGN	224	20904	0.04264	25.3 (8.3-76.9)	score >= 0.8	Mixed	0.2	0.84		Biglycan (BGN) plays a role in bone growth, muscle development and regeneration, and collagen fibril assembly.	0.4	5	5	0	1	0	0	1	6	LIMITED
Neurology and neurodevelopmental disorders	Limb girdle muscular dystrophy	SP6	224	20904	0.00577	63.3 (17.7-226.0)	score >= 0.8	Dom	0.29	0.75		Sp6 Transcription Factor (SP6) bind to GC-rich sequences and related GT and CACCC boxes and is associated with autosomal dominant Amelogenesis imperfecta (OMIM:620104).	0.4	5	5	0	0	0	0	0	5	LIMITED
Neurology and neurodevelopmental disorders	Limb girdle muscular dystrophy	TMEM210	224	20904	0.02935	94.6 (19.0-471.2)	score >= 0.8	Dom	0	0.93		Transmembrane Protein 210 (TMEM210) is predicted to be integral membrane component.	1.7	5	5	0	0	0	0	0	5	LIMITED
Neurology and neurodevelopmental disorders	Inherited white matter disorders	PIGS	93	20904	0.0097	139.3 (32.8-591.8)	score >= 0.8	Dom	0.47	0.88		Phosphatidylinositol Glycan Anchor Biosynthesis Class S (PIGS) is a component of the GPI transamidase complex and associated with autosomal recessive form of developmental and epileptic encephalopathy 95 (OMIM:618143).	1.7	5	5	0	1	0	0	1	6	LIMITED
Ophthalmological disorders	Corneal abnormalities	POMK	50	31902	0.01413	92.5 (26.8-319.6)	score >= 0.8	Dom	0.98	0.91	Cosegregation in 4 affected individuals in 2 trios	Protein O-Mannose Kinase (POMK) is involved in the presentation of laminin-binding O-linked carbohydrate chain of alpha-dystroglycan (a-DG), which forms transmembrane linkages between the extracellular matrix and the exoskeleton, and is associated with autosomal recessive muscular dystrophy-dystroglycanopathy (congenital with brain and eye anomalies), type A, 12 (OMIM:615249) with morpholino knoc…	3.1	5	5	1	1	0	2	4	9	MODERATE
Ophthalmological disorders	Rod-cone dystrophy	DSG3	1200	31902	0.00273	6.2 (3.4-11.4)	score >= 0.8	Dom	0.82	0.94	Cosegregation in 2 affected individuals in one family	Desmoglein 3 (DSG3) is a component of intercellular desmosome junctions, mediating cell-cell adhesion, and is associated with Blistering, acantholytic, of oral and laryngeal mucosa (OMIM:619226).	4.1	5	5	0	0	0	0	0	5	LIMITED
Ophthalmological disorders	Inherited macular dystrophy	EOGT	566	31902	0.03755	11.4 (4.7-27.5)	score >= 0.8	Dom	0.66	1.02		EGF Domain Specific O-Linked N-Acetylglucosamine Transferase (EOGT) has protein N-acetylglucosaminyltransferase activity and is associated with Adams-Oliver syndrome 4 (OMIM:615297).	3.4	5	5	0	1	0	0	1	6	LIMITED
Ophthalmological disorders	Inherited macular dystrophy	GNMT	566	31902	0.02768	170.0 (17.7-1636.8)	LoF	Dom	0.48	0.92		Glycine N-Methyltransferase (GNMT) catalyzes the conversion of S-adenosyl-L-methionine (along with glycine) to S-adenosyl-L-homocysteine and sarcosine.	4.5	5	5	0	0	0	0	0	5	LIMITED
Respiratory disorders	Familial pulmonary fibrosis	TSC2	141	34690	0.03393	6.2 (3.1-12.3)	score >= 0.8	Dom	0.02	1.03		TSC complex subunit 2 (TSC2) is associated with cystic lung disease such as autosomal dominant tuberous sclerosis (OMIM:613254) which is an exclusion criteria for recruitment in this category. Signal may therefore represent mis-recruited cases.	0.9	5	5	1	1	0	0	2	7	MODERATE
Rheumatological disorders	Periodic fever syndromes and amyloidosis	CASP5	72	34721	0.02394	71.8 (20.9-246.4)	score >= 0.8	Dom	1.1	0.92		Caspase 5 (CASP5) has cysteine-type endopeptidase activity, is involved in scaffold protein binding, as well as interacting with NLRP3 which is already known to be associated with periodic fever syndromes.	3.1	5	5	0	0	1	0	1	6	LIMITED
Renal and urinary tract disorders	Renal tract calcification (or nephrolithiasis or nephrocalcinosis)	HBB	283	31361	0.00334	9.3 (4.7-18.6)	score >= 0.8	Rec	2.65	1.07		Hemoglobin Subunit Beta (HBB) plays a role in iron ion and oxygen binding and associations with HBB include Sickle Cell Disease and Beta-Thalassemia. Biallelic variants have been reported as causative in renal disease (Groopman et al 2019). Rare (<0.1%) variants were observed in 0/278 cystic kidney and 0/141 chronic kidney cases in an Irish cohort and 30 P/LP variants were seen in a Dutch cohort …	6.5	5	6.5	2	0	0	0	2	9	MODERATE
Renal and urinary tract disorders	Renal tract calcification (or nephrolithiasis or nephrocalcinosis)	SLC34A3	283	31361	0.00223	12.1 (5.8-25.4)	score >= 0.8	Dom	0.95	1.18		The association between heterozygous missense variants in Solute carrier family 34 member 3 (SLC34A3) and kidney stones has recently been independently confirmed (Sadeghi-Alavijeh et al. 2022). Rare (<0.1%) variants were observed in 13/278 cystic kidney and 5/141 chronic kidney cases in an Irish cohort	5	5	5	2	1	0	2	5	10	MODERATE
Renal and urinary tract disorders	Cystic kidney disease	APOB	1300	31361	0.03462	4.1 (2.3-7.2)	score >= 0.8	Dom	0.37	1.1	Cosegregation in 2 affected individuals in one family	APOB is involved as a recognition signal for the cellular binding and internalization of LDL particles by the apoB/E receptor, as well as being associated with dominant hypercholesterolemia (OMIM:144010) and recessive hypobetalipoproteinemia (OMIM:615558). Rare (<0.1%) variants were observed in 10/278 cystic kidney and 6/141 chronic kidney cases in an Irish cohort and 31 P/LP variants were seen i…	1.4	4	4	0	0	0	0	0	4	LIMITED
Renal and urinary tract disorders	Cystic kidney disease	COL4A3	1300	31361	1e-05	4.4 (2.9-6.6)	score >= 0.8	Dom	0.4	0.82	Cosegregation in 6 affected individuals in 3 separate families	Collagen Type IV Alpha 3 Chain (COL4A3) is involved in collagen chain trimerization and the integrin pathway and associated with dominant and recessive forms of Alport syndrome where kidney cysts have been reported. In addition, it interacts with COL4A1 that is already associated with CKD, is specifically expressed in the kidney and a COL4A3-inactivated mouse shows renal phenotypes. Rare (<0.1%) …	5.6	4	5.6	2	2	1	2	7	13	STRONG
Renal and urinary tract disorders	Cystic kidney disease	DNAH8	1300	31361	0.04281	2.3 (1.6-3.3)	score >= 0.8	Dom	0.59	0.93	Cosegregation in 6 affected individuals in 3 separate families	Dynein Axonemal Heavy Chain 8 (DNAH8) is a heavy chain of an axonemal dynein involved in sperm motility and associated with Spermatogenic Failure 46 (OMIM:619095) (multiple morphological abnormalities of the sperm flagella and primary male infertility). Rare (<0.1%) variants were observed in 14/278 cystic kidney and 4/141 chronic kidney cases in an Irish cohort and 12 P/LP variants were seen in a…	12	3	12	0	0	0	0	0	12	STRONG
Renal and urinary tract disorders	Cystic kidney disease	DROSHA	1300	31361	0.01789	30.3 (8.1-112.8)	LoF	Dom	0.24	0.6		Drosha Ribonuclease III (DROSHA) subunit of the microprocessor protein complex, which catalyzes the initial processing step of microRNA (miRNA) synthesis. A role in hydronephrosis and renal malformation has been shown (Bartram et al. 2015) and deletion of family member DICER1 in mice leads to a cystic phenotype (Nagalakshmi et al. 2011). Rare (<0.1%) variants were observed in 2/278 cystic kidney …	4.7	5	5	1	1	0	0	2	7	MODERATE
Renal and urinary tract disorders	Cystic kidney disease	FLT1	1300	31361	0.00859	9.1 (4.2-19.6)	score >= 0.8	Dom	0.15	0.85		Fms Related Receptor Tyrosine Kinase 1 (FLT1) is a vascular endothelial growth factor receptor (VEGFR). VEGFR2 blockade leads to renal cysts in nenotal mice (McGrath-Morrow et al. 2006). Rare (<0.1%) variants were observed in 7/278 cystic kidney and 3/141 chronic kidney cases in an Irish cohort and 2 P/LP variants were seen in a Dutch cohort of over 3000 renal patients. FLT1 showed significant di…	6.5	5	6.5	0	1	0	0	1	8	MODERATE
Renal and urinary tract disorders	Cystic kidney disease	GCN1	1300	31361	0.02378	5.1 (2.7-9.6)	score >= 0.8	Dom	0.14	0.68	Cosegregation in 2 affected individuals in one family	GCN1 Activator Of EIF2AK4 (GCN1) enables RNA and cadherin binding activity. Rare (<0.1%) variants were observed in 1//278 cystic kidney and 3/141 chronic kidney cases in an Irish cohort and 3 P/LP variants were seen in a Dutch cohort of over 3000 renal patients.	2.6	5	5	0	1	0	0	1	6	LIMITED
Renal and urinary tract disorders	Cystic kidney disease	ITM2C	1300	31361	0.03307	8.1 (3.6-18.0)	score >= 0.8	Dom	0.16	0.92		Integral Membrane Protein 2C (ITM2C) enables amyloid-beta binding activity. Rare (<0.1%) variants were observed in 0/278 cystic kidney and 0/141 chronic kidney cases in an Irish cohort and 0 P/LP variants were seen in a Dutch cohort of over 3000 renal patients.	5	5	5	0	1	0	0	1	6	LIMITED
Renal and urinary tract disorders	Cystic kidney disease	PDE6C	1300	31361	0.03782	4.3 (2.4-7.8)	score >= 0.8	Dom	0.65	0.85	Cosegregation in 2 affected individuals in one family	Phosphodiesterase 6C (PDE6C) is the alpha-prime subunit of cone phosphodiesterase and associated with recessive cone dystrophy. PDE6D is implicated in ciliary tracking related to nephronophthisis (Humbert et al. 2012). Rare (<0.1%) variants were observed in 2/278 cystic kidney and 0/141 chronic kidney cases in an Irish cohort and 0 P/LP variants were seen in a Dutch cohort of over 3000 renal pati…	1.3	4	4	0	0	0	0	0	4	LIMITED
Renal and urinary tract disorders	Cystic kidney disease	PIK3C2B	1300	31361	0.03307	5.9 (3.0-11.8)	score >= 0.8	Dom	0.18	0.77		Phosphatidylinositol-4-Phosphate 3-Kinase Catalytic Subunit Type 2 Beta (PIK3C2B) is part of the PI3-kinase family that play roles in signaling pathways involved in cell proliferation, oncogenic transformation, cell survival, cell migration, and intracellular protein trafficking. Rare (<0.1%) variants were observed in 9/278 cystic kidney and 1/141 chronic kidney cases in an Irish cohort and 3 P/L…	3.8	5	5	0	1	0	0	1	6	LIMITED
Renal and urinary tract disorders	Cystic kidney disease	RNF144A	1300	31361	0.01021	40.4 (9.6-169.1)	score >= 0.8	Dom	0.11	0.7	Cosegregation in 2 affected individuals in one family	Ring Finger Protein 144A (RNF144A) is a family of RING finger domain-containing E3 ubiquitin ligases. Rare (<0.1%) variants were observed in 0/278 cystic kidney and 0/141 chronic kidney cases in an Irish cohort and 0 P/LP variants were seen in a Dutch cohort of over 3000 renal patients.	0.5	5	5	0	1	0	0	1	6	LIMITED
Renal and urinary tract disorders	Cystic kidney disease	TNKS	1300	31361	0.00308	10.9 (5.0-24.0)	score >= 0.8	Dom	0.27	0.91	Cosegregation in 4 affected individuals in 2 trios	Tankyrase (TNKS) is involved in PIP3 activates AKT signaling and Regulation of activated PAK-2p34 by proteasome mediated degradation. Inactivated mice show renal phenotypes. Rare (<0.1%) variants were observed in 2/278 cystic kidney and 1/141 chronic kidney cases in an Irish cohort and 1 P/LP variants were seen in a Dutch cohort of over 3000 renal patients.	3.7	5	5	0	1	0	2	3	8	MODERATE
Renal and urinary tract disorders	Cystic kidney disease	ZNF514	1300	31361	0.02392	8.8 (3.9-19.8)	score >= 0.8	Dom	0.94	1.02	Cosegregation in 3 affected individuals in one family	Zinc Finger Protein 514 (ZNF514) is predicted to be involved in regulation of transcription by RNA polymerase II. Rare (<0.1%) variants were observed in 4/278 cystic kidney and 1/141 chronic kidney cases in an Irish cohort and 1 P/LP variants were seen in a Dutch cohort of over 3000 renal patients.	7.8	5	7.8	0	1	0	0	1	9	MODERATE
Renal and urinary tract disorders	Atypical haemolytic uraemic syndrome	TMEM132D	46	31361	0.01978	712.7 (98.2-5173.2)	score >= 0.8	Dom	0.09	0.93		Transmembrane Protein 132D (TMEM132D) may serve as a cell-surface marker for oligodendrocyte differentiation. Rare (<0.1%) variants were observed in 6/278 cystic kidney and 1/141 chronic kidney cases in an Irish cohort and 0 P/LP variants were seen in a Dutch cohort of over 3000 renal patients.	1.6	5	5	0	0	0	0	0	5	LIMITED
Renal and urinary tract disorders	Familial haematuria	GATA2	159	31361	0.00307	31.8 (12.2-82.7)	score >= 0.8	Dom	0.06	0.67		GATA binding protein 2 (GATA2). A GATA2-inactivated IMPC mouse exhibited renal phenotypes. Rare (<0.1%) variants were observed in 0/278 cystic kidney and 0/141 chronic kidney cases in an Irish cohort and 2 P/LP variants were seen in a Dutch cohort of over 3000 renal patients.	0.5	5	5	0	1	0	2	3	8	MODERATE
Renal and urinary tract disorders	Familial haematuria	LMX1B	159	31361	0.02702	28.9 (10.0-83.3)	score >= 0.8	Dom	0.18	0.65		LIM Homeobox Transcription Factor 1 Beta (LMX1B) is involved in Dopaminergic neurogenesis and heterozygous missense and LoF variants are associated with dominant Nail-Patella Syndrome (OMIM:161200) and haematuria is reported in many cases (Bongers et al. 2005). Rare (<0.1%) variants were observed in 0/278 cystic kidney and 0/141 chronic kidney cases in an Irish cohort and 2 P/LP variants were see…	0.4	5	5	1	1	0	0	2	7	MODERATE
Renal and urinary tract disorders	Familial haematuria	SHKBP1	159	31361	0.04401	54.8 (15.1-198.4)	LoF	Dom	0.48	0.72		SH3KBP1 binding protein 1 (SHKBP1) is a multifunctional adapter protein with three SH3 domains that binds Grb2, Cbl, and the novel SB1 proteins. Rare (<0.1%) variants were observed in 10/278 cystic kidney and 7/141 chronic kidney cases in an Irish cohort and 1 P/LP variants were seen in a Dutch cohort of over 3000 renal patients.	4.5	5	5	0	1	0	0	1	6	LIMITED
Renal and urinary tract disorders	Proteinuric renal disease	EPHX2	245	31361	0.04065	24.8 (8.4-72.7)	score >= 0.8	Dom	0.94	0.96		No clear role for epoxide hydrolase 2 (EPHX2) but EPHX2-inactivated mice shows decreased blood pressure rather than hypertension but GoF variants in probands are possible. Rare (<0.1%) variants were observed in 0/278 cystic kidney and 5/141 chronic kidney cases in an Irish cohort and 2 P/LP variants were seen in a Dutch cohort of over 3000 renal patients.	3.2	5	5	0	1	0	2	3	8	MODERATE
Skeletal disorders	Multiple epiphyseal dysplasia	SPATA33	34	34159	0.04932	237.2 (49.3-1141.0)	score >= 0.8	Mixed	1.45	1.67		Spermatogenesis Associated 33 (SPATA33) is predicted to be involved in flagellated sperm motility.	3	5	5	0	0	0	0	0	5	LIMITED
Skeletal disorders	Stickler syndrome	GDF15	36	34159	0.00572	141.1 (40.3-494.2)	score >= 0.8	Dom	1.24	0.94		Growth Differentiation Factor 15 (GDF15) has cytokine activity and transforming growth factor beta receptor binding like other Stickler syndrome disease genes such as BMP4.	0.3	5	5	2	0	0	0	2	7	MODERATE
Tumour syndromes	Familial breast and or ovarian cancer	KLF8	578	33102	0.02957	18.0 (6.6-49.4)	score >= 0.8	Dom	0.63	0.91	Cosegregation in 2 affected individuals in one family	KLF Transcription Factor 8 (KLF8) is proposed to regulate the epithelial to mesenchymal transition during development as well as metastasis and there are reports of an association with breast cancer (Le Minh et al 2023).	1.9	5	5	1	0	0	0	1	6	LIMITED
Tumour syndromes	Multiple endocrine tumours	LLGL	138	33102	0.03126	26.7 (9.4-75.9)	score >= 0.8	Dom	0.35	0.84		LLGL Scribble Cell Polarity Complex Component 1 (LLGL1) is part of a cytoskeletal network and is associated with nonmuscle myosin II heavy chain and a kinase that specifically phosphorylates this protein at serine residues.	0.4	5	5	0	0	0	0	0	5	LIMITED
Tumour syndromes	Neurofibromatosis type 1	RETREG3	84	33102	0.03495	58.3 (17.1-199.5)	score >= 0.8	Dom	0	0		Reticulophagy Regulator Family Member 3 (RETREG3) is involved in positive regulation of neuron projection development.	0.3	5	5	0	0	0	0	0	5	LIMITED
Tumour syndromes	Multiple tumours	PDK1	263	33102	0.04722	23.2 (7.9-67.9)	score >= 0.8	Dom	0.5	0.79		Pyruvate Dehydrogenase Kinase 1 (PDK1) is one of the major enzymes responsible for the regulation of homeostasis of carbohydrate fuels and PDK1/AKT signalling is proposed to play a role in tumorgenesis (Bao et al 2023).	0.4	5	5	1	0	0	0	1	6	LIMITED
Tumour syndromes	Genodermatoses with malignancies	ZNF513	53	33102	0.0493	259.6 (49.2-1368.9)	LoF	Dom	0.16	0.92		Zinc Finger Protein 513 (ZNF513) is a transcriptional regulator involved in retinal development and associated with recessive retinitis pigmentosa (OMIM:613617).	1.6	5	5	0	0	0	0	0	5	LIMITED
Tumour syndromes	Familial colon cancer	CTAGE5	113	33102	0.0126	37.9 (13.2-109.1)	score >= 0.8	Dom	0.39	1.12		MIA SH3 Domain ER Export Factor 2 (CTAGE5) plays a role in the export of large pre-chylomicrons and pre-very low density lipoproteins.	1.8	5	5	0	1	0	0	1	6	LIMITED
Tumour syndromes	Familial colon cancer	MAN2B1	113	33102	0.03757	10.7 (4.7-24.8)	score >= 0.8	Dom	0.75	0.87		Mannosidase Alpha Class 2B Member 1 (MAN2B1) encodes an enzyme that hydrolyzes terminal, non-reducing alpha-D-mannose residues in alpha-D-mannosides and is associated with recessive mannosidosis (OMIM:248500).	3.4	5	5	0	1	0	0	1	6	LIMITED
Tumour syndromes	Multiple bowel polyps	NOXRED1	270	33102	0.02547	31.1 (10.3-93.6)	score >= 0.8	Dom	0.36	0.79		NADP Dependent Oxidoreductase Domain Containing 1 (NOXRED1) is predicted to enable pyrroline-5-carboxylate reductase activity.	1.8	5	5	0	0	0	0	0	5	LIMITED
Tumour syndromes	Multiple bowel polyps	TCF7L2	270	33102	0.02308	18.4 (7.1-47.3)	score >= 0.8	Dom	0.12	0.64	Cosegregation in 2 affected individuals in one family	Transcription Factor 7 Like 2 (TCF7L2) plays a key role in the Wnt signaling pathway and is reported as a key gene in the initiation and progression of colorectal cancer (Gu et al 2021). In addition, TCF7L2 interacts with other known bowel polyp disease gene such as APC and SMAD4.	0.5	5	5	1	0	1	0	2	7	MODERATE
Tumour syndromes	Exceptionally young adult onset cancer	IRS4	208	33102	0.0265	80.7 (20.1-325.0)	score >= 0.8	Dom	0.2	0.99		Insulin Receptor Substrate 4 (IRS4) is associate with cytoplasmic signalling molecules that contain SH2 domains and has some reported roles in cancer (Ortega et al 2022).	0.3	5	5	1	0	0	0	1	6	LIMITED
